# Donanemab outperformed Aducanumab and Lecanemab on cognitive, but not on biomarker and safety outcomes: systematic review, frequentist and Bayesian network meta-analyses

**DOI:** 10.1101/2024.03.31.24305134

**Authors:** Danko Jeremic, Juan D. Navarro-López, Lydia Jiménez-Díaz

## Abstract

**INTRODUCTION:** Questions remain regarding safety and clinical relevance of anti-amyloid antibodies in Alzheimer’s disease (AD), with no scientific basis for choosing between different therapies.

**METHODS:** Systematic review, frequentist and Bayesian network meta-analyses of phase III randomized placebo-controlled trials were performed to comparatively evaluate cognitive, functional and biomarker efficacy and safety of anti-amyloid antibodies in sporadic AD. Treatments were ranked with P- and SUCRA scores, with rank robustness measured by Cohen’s *kappa*, and uncertainty in ranking probabilities estimated with Shannon’s normalized entropy.

**RESULTS:** Based on data from 16,971 patients (16 studies), we found Donanemab the best-ranked antibody on cognitive measures. Lecanemab was the most effective at reducing amyloid burden. Caution is needed concerning brain edema and microbleeding, with clinically important risks for Donanemab, Aducanumab and Lecanemab.

**DISCUSSION:** Risk/benefit profile of anti-amyloid antibodies remains unfavorable. Patients in Donanemab study were stratified by *tau* load, with greater effects observed in low/medium *tau* population.

**Highlights:**

- No single therapy ranked the best among all outcomes.
- Donanemab was the most effective antibody at reducing cognitive decline across all primary outcomes, while Lecanemab ranked the highest on amyloid PET removal.
- Consistently greater cognitive, functional and biomarker effects of Donanemab were observed in patients with low/medium *tau* load, suggesting more promising effects in earlier AD stages.
- All antibodies, except Solanezumab, were significantly less tolerable than Placebo.
- The risk of cerebral edema and microbleeding may outweigh the benefits, independently of APOE status.
