## Supplementary material for "Donanemab outperformed Aducanumab and Lecanemab on cognitive, but not on biomarker and safety outcomes: systematic review, frequentist and Bayesian network meta-analyses": 03.Tables SA1-A2 - Modified Jadad Scale.xlsx

### Sheet: Table A1. Modified Jadad Scale
Questions (9 Items)	Answers	Score
1. Was the study described as randomized?	Yes	1
	No	0
2. Was the method of randomization appropriate?	Yes	1
	No	-1
	Not described	0
3. Was the blinding described in the study?	Yes	1
	No	0
4. Was the method of blinding appropriate?	Yes	1
	No	-1
	Not described	0
5. Was there a description of withdrawals and dropouts?	Yes	1
	No	0
6. Was there a clear description of the inclusion/exclusion criteria?	Yes	1
	No	0
7. Were the methods used to assess adverse effects described?	Yes	1
	No	0
8. Were the amyloid-related imaging abnormalities (ARIAs) reported in relation to the APOE genotype?	ARIA-E and ARIA-H	2
	Only ARIA-E	1
	No	0
9. Were the methods of statistical analysis described?	Yes	1
	No	0

### Sheet: Table A2. Mod. Jadad Scores
Author (Year): Trial Name	1. Was the study described as randomized?	2. Was the method of randomization appropriate?	3. Was the blinding described in the study?	4. Was the method of blinding appropriate?	5. Was there a description of withdrawals and dropouts?	6. Was there a clear description of the inclusion and exclusion criteria?	7. Were the methods used to assess adverse effects described?	8. Were the amyloid-related imaging abnormalities (ARIAs) reported depending on the APOE genotype?	9. Were the methods of statistical analysis described?	Total score
Salloway et al (2014) Study 301	1	1	1	1	1	1	1	1	1	9
Doody et al (2014) EXPEDITION 1 and 2	1	1	1	1	1	1	1	0	1	8
Vandenberghe et al (2016)	1	1	1	1	1	1	1	1	1	9
Honig et al (2018) EXPEDITION 3	1	1	1	1	1	1	1	0	1	8
Haeberlein et al (2022) EMERGE and ENGAGE	1	1	1	1	1	1	1	1	1	9
van Dyck et al (2023) Clarity AD	1	1	1	1	1	1	1	2	1	10
Sims et al (2023) TRAILBLAZER-ALZ 2	1	1	1	1	1	1	1	2	1	10
