## Supplementary material for "Donanemab outperformed Aducanumab and Lecanemab on cognitive, but not on biomarker and safety outcomes: systematic review, frequentist and Bayesian network meta-analyses": 04.Tables SA3-A4 - Excluded Studies.xlsx

### Sheet: Table A3. Summary of Exclusion
Reasons for exclusion	Count of Reasons for exclusion
Small number of participants in each arm (N < 50)	143
No results posted	108
Open-Label	69
Unknown Status	54
Withdrawn	27
Non-Pharmacological Intervention	9
Suspended	6
Jadad Scale < 3	6
The recruitment rate was very low	2
Non-sporadic AD	2
Supportive Care Study	1
Grand Total	427

### Sheet: Table A4. Excluded Studies
Cloinical Trial ID	Reasons for exclusion		url
NCT00001662	Small number of participants in each arm (N < 50)		https://clinicaltrials.gov/study/NCT00001662
NCT00001933	Small number of participants in each arm (N < 50)		https://clinicaltrials.gov/study/NCT00001933
NCT00006399	Small number of participants in each arm (N < 50)		https://clinicaltrials.gov/study/NCT00006399
NCT00009217	Small number of participants in each arm (N < 50)		https://clinicaltrials.gov/study/NCT00009217
NCT00012857	Small number of participants in each arm (N < 50)		https://clinicaltrials.gov/study/NCT00012857
NCT00018291	Jadad Scale < 3		https://clinicaltrials.gov/study/NCT00018291
NCT00018343	Small number of participants in each arm (N < 50)		https://clinicaltrials.gov/study/NCT00018343
NCT00018382	Small number of participants in each arm (N < 50)		https://clinicaltrials.gov/study/NCT00018382
NCT00024531	Small number of participants in each arm (N < 50)		https://clinicaltrials.gov/study/NCT00024531
NCT00034762	Small number of participants in each arm (N < 50)		https://clinicaltrials.gov/study/NCT00034762
NCT00073658	Small number of participants in each arm (N < 50)		https://clinicaltrials.gov/study/NCT00073658
NCT00088387	Small number of participants in each arm (N < 50)		https://clinicaltrials.gov/study/NCT00088387
NCT00088673	Unknown Status		https://clinicaltrials.gov/study/NCT00088673
NCT00142324	Unknown Status		https://clinicaltrials.gov/study/NCT00142324
NCT00151333	Small number of participants in each arm (N < 50)		https://clinicaltrials.gov/study/NCT00151333
NCT00154635	Unknown Status		https://clinicaltrials.gov/study/NCT00154635
NCT00161473	Small number of participants in each arm (N < 50)		https://clinicaltrials.gov/study/NCT00161473
NCT00165724	Open-Label		https://clinicaltrials.gov/study/NCT00165724
NCT00165750	Small number of participants in each arm (N < 50)		https://clinicaltrials.gov/study/NCT00165750
NCT00174382	Open-Label		https://clinicaltrials.gov/study/NCT00174382
NCT00174525	Unknown Status		https://clinicaltrials.gov/study/NCT00174525
NCT00190021	Unknown Status		https://clinicaltrials.gov/study/NCT00190021
NCT00217763	Unknown Status		https://clinicaltrials.gov/study/NCT00217763
NCT00219232	Open-Label		https://clinicaltrials.gov/study/NCT00219232
NCT00229333	Unknown Status		https://clinicaltrials.gov/study/NCT00229333
NCT00232570	Unknown Status		https://clinicaltrials.gov/study/NCT00232570
NCT00239746	Unknown Status		https://clinicaltrials.gov/study/NCT00239746
NCT00242593	Unknown Status		https://clinicaltrials.gov/study/NCT00242593
NCT00245206	Open-Label		https://clinicaltrials.gov/study/NCT00245206
NCT00254033	Small number of participants in each arm (N < 50)		https://clinicaltrials.gov/study/NCT00254033
NCT00255086	Small number of participants in each arm (N < 50)		https://clinicaltrials.gov/study/NCT00255086
NCT00260624	Small number of participants in each arm (N < 50)		https://clinicaltrials.gov/study/NCT00260624
NCT00299988	Small number of participants in each arm (N < 50)		https://clinicaltrials.gov/study/NCT00299988
NCT00305903	Open-Label		https://clinicaltrials.gov/study/NCT00305903
NCT00306124	Unknown Status		https://clinicaltrials.gov/study/NCT00306124
NCT00314912	Unknown Status		https://clinicaltrials.gov/study/NCT00314912
NCT00329082	Small number of participants in each arm (N < 50)		https://clinicaltrials.gov/study/NCT00329082
NCT00357357	Small number of participants in each arm (N < 50)		https://clinicaltrials.gov/study/NCT00357357
NCT00362024	Small number of participants in each arm (N < 50)		https://clinicaltrials.gov/study/NCT00362024
NCT00369603	Small number of participants in each arm (N < 50)		https://clinicaltrials.gov/study/NCT00369603
NCT00375557	Withdrawn		https://clinicaltrials.gov/study/NCT00375557
NCT00380276	Open-Label		https://clinicaltrials.gov/study/NCT00380276
NCT00381238	Open-Label		https://clinicaltrials.gov/study/NCT00381238
NCT00385684	Small number of participants in each arm (N < 50)		https://clinicaltrials.gov/study/NCT00385684
NCT00392912	Small number of participants in each arm (N < 50)		https://clinicaltrials.gov/study/NCT00392912
NCT00401167	Small number of participants in each arm (N < 50)		https://clinicaltrials.gov/study/NCT00401167
NCT00479557	Small number of participants in each arm (N < 50)		https://clinicaltrials.gov/study/NCT00479557
NCT00490568	Open-Label		https://clinicaltrials.gov/study/NCT00490568
NCT00500500	Small number of participants in each arm (N < 50)		https://clinicaltrials.gov/study/NCT00500500
NCT00523666	Unknown Status		https://clinicaltrials.gov/study/NCT00523666
NCT00549601	Open-Label		https://clinicaltrials.gov/study/NCT00549601
NCT00551161	Small number of participants in each arm (N < 50)		https://clinicaltrials.gov/study/NCT00551161
NCT00561392	Open-Label		https://clinicaltrials.gov/study/NCT00561392
NCT00566501	Open-Label		https://clinicaltrials.gov/study/NCT00566501
NCT00571064	Open-Label		https://clinicaltrials.gov/study/NCT00571064
NCT00586430	Small number of participants in each arm (N < 50)		https://clinicaltrials.gov/study/NCT00586430
NCT00602680	Small number of participants in each arm (N < 50)		https://clinicaltrials.gov/study/NCT00602680
NCT00606164	Unknown Status		https://clinicaltrials.gov/study/NCT00606164
NCT00606476	Open-Label		https://clinicaltrials.gov/study/NCT00606476
NCT00622713	Open-Label		https://clinicaltrials.gov/study/NCT00622713
NCT00626210	Small number of participants in each arm (N < 50)		https://clinicaltrials.gov/study/NCT00626210
NCT00626613	Unknown Status		https://clinicaltrials.gov/study/NCT00626613
NCT00649220	The recruitment rate was very low		https://clinicaltrials.gov/study/NCT00649220
NCT00663026	Small number of participants in each arm (N < 50)		https://clinicaltrials.gov/study/NCT00663026
NCT00684944	Open-Label		https://clinicaltrials.gov/study/NCT00684944
NCT00703430	Unknown Status		https://clinicaltrials.gov/study/NCT00703430
NCT00704782	Small number of participants in each arm (N < 50)		https://clinicaltrials.gov/study/NCT00704782
NCT00706186	Withdrawn		https://clinicaltrials.gov/study/NCT00706186
NCT00711204	Withdrawn		https://clinicaltrials.gov/study/NCT00711204
NCT00715858	Unknown Status		https://clinicaltrials.gov/study/NCT00715858
NCT00731224	Open-Label		https://clinicaltrials.gov/study/NCT00731224
NCT00733863	Small number of participants in each arm (N < 50)		https://clinicaltrials.gov/study/NCT00733863
NCT00742417	Small number of participants in each arm (N < 50)		https://clinicaltrials.gov/study/NCT00742417
NCT00743743	Withdrawn		https://clinicaltrials.gov/study/NCT00743743
NCT00744978	Small number of participants in each arm (N < 50)		https://clinicaltrials.gov/study/NCT00744978
NCT00749216	Small number of participants in each arm (N < 50)		https://clinicaltrials.gov/study/NCT00749216
NCT00752232	Small number of participants in each arm (N < 50)		https://clinicaltrials.gov/study/NCT00752232
NCT00792662	Withdrawn		https://clinicaltrials.gov/study/NCT00792662
NCT00795418	Small number of participants in each arm (N < 50)		https://clinicaltrials.gov/study/NCT00795418
NCT00800709	Open-Label		https://clinicaltrials.gov/study/NCT00800709
NCT00809510	Small number of participants in each arm (N < 50)		https://clinicaltrials.gov/study/NCT00809510
NCT00814346	Small number of participants in each arm (N < 50)		https://clinicaltrials.gov/study/NCT00814346
NCT00866060	Unknown Status		https://clinicaltrials.gov/study/NCT00866060
NCT00884533	Withdrawn		https://clinicaltrials.gov/study/NCT00884533
NCT00911807	No results posted		https://clinicaltrials.gov/study/NCT00911807
NCT00916617	Open-Label		https://clinicaltrials.gov/study/NCT00916617
NCT00927108	Unknown Status		https://clinicaltrials.gov/study/NCT00927108
NCT00930059	No results posted		https://clinicaltrials.gov/study/NCT00930059
NCT00933608	Open-Label		https://clinicaltrials.gov/study/NCT00933608
NCT00945672	Small number of participants in each arm (N < 50)		https://clinicaltrials.gov/study/NCT00945672
NCT00959192	Small number of participants in each arm (N < 50)		https://clinicaltrials.gov/study/NCT00959192
NCT00960531	Jadad Scale < 3		https://clinicaltrials.gov/study/NCT00960531
NCT00976118	Small number of participants in each arm (N < 50)		https://clinicaltrials.gov/study/NCT00976118
NCT00982202	Small number of participants in each arm (N < 50)		https://clinicaltrials.gov/study/NCT00982202
NCT00998764	Open-Label		https://clinicaltrials.gov/study/NCT00998764
NCT01001637	Small number of participants in each arm (N < 50)		https://clinicaltrials.gov/study/NCT01001637
NCT01025466	Open-Label		https://clinicaltrials.gov/study/NCT01025466
NCT01047579	Open-Label		https://clinicaltrials.gov/study/NCT01047579
NCT01054976	Open-Label		https://clinicaltrials.gov/study/NCT01054976
NCT01066481	Withdrawn		https://clinicaltrials.gov/study/NCT01066481
NCT01066546	Small number of participants in each arm (N < 50)		https://clinicaltrials.gov/study/NCT01066546
NCT01075763	Small number of participants in each arm (N < 50)		https://clinicaltrials.gov/study/NCT01075763
NCT01078168	Small number of participants in each arm (N < 50)		https://clinicaltrials.gov/study/NCT01078168
NCT01094340	Unknown Status		https://clinicaltrials.gov/study/NCT01094340
NCT01119638	Small number of participants in each arm (N < 50)		https://clinicaltrials.gov/study/NCT01119638
NCT01120002	Unknown Status		https://clinicaltrials.gov/study/NCT01120002
NCT01125683	Small number of participants in each arm (N < 50)		https://clinicaltrials.gov/study/NCT01125683
NCT01126099	Small number of participants in each arm (N < 50)		https://clinicaltrials.gov/study/NCT01126099
NCT01127633	Open-Label		https://clinicaltrials.gov/study/NCT01127633
NCT01142258	Small number of participants in each arm (N < 50)		https://clinicaltrials.gov/study/NCT01142258
NCT01142336	Small number of participants in each arm (N < 50)		https://clinicaltrials.gov/study/NCT01142336
NCT01148498	Small number of participants in each arm (N < 50)		https://clinicaltrials.gov/study/NCT01148498
NCT01152216	Open-Label		https://clinicaltrials.gov/study/NCT01152216
NCT01163825	Unknown Status		https://clinicaltrials.gov/study/NCT01163825
NCT01181921	The recruitment rate was very low		https://clinicaltrials.gov/study/NCT01181921
NCT01211782	Withdrawn		https://clinicaltrials.gov/study/NCT01211782
NCT01227564	Small number of participants in each arm (N < 50)		https://clinicaltrials.gov/study/NCT01227564
NCT01238991	Small number of participants in each arm (N < 50)		https://clinicaltrials.gov/study/NCT01238991
NCT01255046	Unknown Status		https://clinicaltrials.gov/study/NCT01255046
NCT01255163	Withdrawn		https://clinicaltrials.gov/study/NCT01255163
NCT01282619	Unknown Status		https://clinicaltrials.gov/study/NCT01282619
NCT01284387	Small number of participants in each arm (N < 50)		https://clinicaltrials.gov/study/NCT01284387
NCT01300728	Small number of participants in each arm (N < 50)		https://clinicaltrials.gov/study/NCT01300728
NCT01303744	Small number of participants in each arm (N < 50)		https://clinicaltrials.gov/study/NCT01303744
NCT01354444	Small number of participants in each arm (N < 50)		https://clinicaltrials.gov/study/NCT01354444
NCT01388478	Small number of participants in each arm (N < 50)		https://clinicaltrials.gov/study/NCT01388478
NCT01397578	Small number of participants in each arm (N < 50)		https://clinicaltrials.gov/study/NCT01397578
NCT01404169	No results posted		https://clinicaltrials.gov/study/NCT01404169
NCT01409564	Small number of participants in each arm (N < 50)		https://clinicaltrials.gov/study/NCT01409564
NCT01409694	Small number of participants in each arm (N < 50)		https://clinicaltrials.gov/study/NCT01409694
NCT01409915	Small number of participants in each arm (N < 50)		https://clinicaltrials.gov/study/NCT01409915
NCT01421056	Open-Label		https://clinicaltrials.gov/study/NCT01421056
NCT01463384	Small number of participants in each arm (N < 50)		https://clinicaltrials.gov/study/NCT01463384
NCT01478633	Open-Label		https://clinicaltrials.gov/study/NCT01478633
NCT01522404	Small number of participants in each arm (N < 50)		https://clinicaltrials.gov/study/NCT01522404
NCT01529619	Open-Label		https://clinicaltrials.gov/study/NCT01529619
NCT01539031	No results posted		https://clinicaltrials.gov/study/NCT01539031
NCT01547689	Unknown Status		https://clinicaltrials.gov/study/NCT01547689
NCT01569516	Unknown Status		https://clinicaltrials.gov/study/NCT01569516
NCT01585272	Open-Label		https://clinicaltrials.gov/study/NCT01585272
NCT01600469	Small number of participants in each arm (N < 50)		https://clinicaltrials.gov/study/NCT01600469
NCT01602393	Small number of participants in each arm (N < 50)		https://clinicaltrials.gov/study/NCT01602393
NCT01614886	Jadad Scale < 3		https://clinicaltrials.gov/study/NCT01614886
NCT01626391	Small number of participants in each arm (N < 50)		https://clinicaltrials.gov/study/NCT01626391
NCT01636596	Withdrawn		https://clinicaltrials.gov/study/NCT01636596
NCT01689233	No results posted		https://clinicaltrials.gov/study/NCT01689233
NCT01689246	No results posted		https://clinicaltrials.gov/study/NCT01689246
NCT01703117	Small number of participants in each arm (N < 50)		https://clinicaltrials.gov/study/NCT01703117
NCT01723670	Withdrawn		https://clinicaltrials.gov/study/NCT01723670
NCT01723826	Open-Label		https://clinicaltrials.gov/study/NCT01723826
NCT01729598	Small number of participants in each arm (N < 50)		https://clinicaltrials.gov/study/NCT01729598
NCT01736579	Small number of participants in each arm (N < 50)		https://clinicaltrials.gov/study/NCT01736579
NCT01739348	Small number of participants in each arm (N < 50)		https://clinicaltrials.gov/study/NCT01739348
NCT01760005	No results posted		https://clinicaltrials.gov/study/NCT01760005
NCT01782742	Small number of participants in each arm (N < 50)		https://clinicaltrials.gov/study/NCT01782742
NCT01822951	Withdrawn		https://clinicaltrials.gov/study/NCT01822951
NCT01832350	Small number of participants in each arm (N < 50)		https://clinicaltrials.gov/study/NCT01832350
NCT01841125	No results posted		https://clinicaltrials.gov/study/NCT01841125
NCT01843075	Small number of participants in each arm (N < 50)		https://clinicaltrials.gov/study/NCT01843075
NCT01849042	Unknown Status		https://clinicaltrials.gov/study/NCT01849042
NCT01867775	Unknown Status		https://clinicaltrials.gov/study/NCT01867775
NCT01928420	Small number of participants in each arm (N < 50)		https://clinicaltrials.gov/study/NCT01928420
NCT01940952	Unknown Status		https://clinicaltrials.gov/study/NCT01940952
NCT01948791	Open-Label		https://clinicaltrials.gov/study/NCT01948791
NCT01951118	Open-Label		https://clinicaltrials.gov/study/NCT01951118
NCT01953705	Unknown Status		https://clinicaltrials.gov/study/NCT01953705
NCT01969123	Suspended		https://clinicaltrials.gov/study/NCT01969123
NCT01969136	Suspended		https://clinicaltrials.gov/study/NCT01969136
NCT01982578	Small number of participants in each arm (N < 50)		https://clinicaltrials.gov/study/NCT01982578
NCT01998841	Non-sporadic AD		https://clinicaltrials.gov/study/NCT01998841
NCT02002819	Small number of participants in each arm (N < 50)		https://clinicaltrials.gov/study/NCT02002819
NCT02004392	Suspended		https://clinicaltrials.gov/study/NCT02004392
NCT02008357	Non-sporadic AD		https://clinicaltrials.gov/study/NCT02008357
NCT02063269	Unknown Status		https://clinicaltrials.gov/study/NCT02063269
NCT02079246	Open-Label		https://clinicaltrials.gov/study/NCT02079246
NCT02085265	No results posted		https://clinicaltrials.gov/study/NCT02085265
NCT02097056	Open-Label		https://clinicaltrials.gov/study/NCT02097056
NCT02103673	Small number of participants in each arm (N < 50)		https://clinicaltrials.gov/study/NCT02103673
NCT02120664	Non-Pharmacological Intervention		https://clinicaltrials.gov/study/NCT02120664
NCT02129348	Small number of participants in each arm (N < 50)		https://clinicaltrials.gov/study/NCT02129348
NCT02130661	Withdrawn		https://clinicaltrials.gov/study/NCT02130661
NCT02168920	Small number of participants in each arm (N < 50)		https://clinicaltrials.gov/study/NCT02168920
NCT02185053	Small number of participants in each arm (N < 50)		https://clinicaltrials.gov/study/NCT02185053
NCT02244541	Small number of participants in each arm (N < 50)		https://clinicaltrials.gov/study/NCT02244541
NCT02245568	Open-Label		https://clinicaltrials.gov/study/NCT02245568
NCT02245737	Small number of participants in each arm (N < 50)		https://clinicaltrials.gov/study/NCT02245737
NCT02246075	Withdrawn		https://clinicaltrials.gov/study/NCT02246075
NCT02249351	Small number of participants in each arm (N < 50)		https://clinicaltrials.gov/study/NCT02249351
NCT02284906	Small number of participants in each arm (N < 50)		https://clinicaltrials.gov/study/NCT02284906
NCT02288000	Unknown Status		https://clinicaltrials.gov/study/NCT02288000
NCT02327182	No results posted		https://clinicaltrials.gov/study/NCT02327182
NCT02351882	Small number of participants in each arm (N < 50)		https://clinicaltrials.gov/study/NCT02351882
NCT02361242	Open-Label		https://clinicaltrials.gov/study/NCT02361242
NCT02361424	Small number of participants in each arm (N < 50)		https://clinicaltrials.gov/study/NCT02361424
NCT02380573	No results posted		https://clinicaltrials.gov/study/NCT02380573
NCT02423122	Small number of participants in each arm (N < 50)		https://clinicaltrials.gov/study/NCT02423122
NCT02423200	Small number of participants in each arm (N < 50)		https://clinicaltrials.gov/study/NCT02423200
NCT02444637	No results posted		https://clinicaltrials.gov/study/NCT02444637
NCT02446132	No results posted		https://clinicaltrials.gov/study/NCT02446132
NCT02467413	Withdrawn		https://clinicaltrials.gov/study/NCT02467413
NCT02500784	Suspended		https://clinicaltrials.gov/study/NCT02500784
NCT02547818	No results posted		https://clinicaltrials.gov/study/NCT02547818
NCT02549196	Small number of participants in each arm (N < 50)		https://clinicaltrials.gov/study/NCT02549196
NCT02550665	Open-Label		https://clinicaltrials.gov/study/NCT02550665
NCT02551809	Small number of participants in each arm (N < 50)		https://clinicaltrials.gov/study/NCT02551809
NCT02553928	Open-Label		https://clinicaltrials.gov/study/NCT02553928
NCT02586909	Open-Label		https://clinicaltrials.gov/study/NCT02586909
NCT02646982	Small number of participants in each arm (N < 50)		https://clinicaltrials.gov/study/NCT02646982
NCT02648906	Unknown Status		https://clinicaltrials.gov/study/NCT02648906
NCT02667496	Withdrawn		https://clinicaltrials.gov/study/NCT02667496
NCT02672306	Unknown Status		https://clinicaltrials.gov/study/NCT02672306
NCT02703636	Open-Label		https://clinicaltrials.gov/study/NCT02703636
NCT02756858	Small number of participants in each arm (N < 50)		https://clinicaltrials.gov/study/NCT02756858
NCT02760602	Small number of participants in each arm (N < 50)		https://clinicaltrials.gov/study/NCT02760602
NCT02787746	Open-Label		https://clinicaltrials.gov/study/NCT02787746
NCT02792257	No results posted		https://clinicaltrials.gov/study/NCT02792257
NCT02820155	Unknown Status		https://clinicaltrials.gov/study/NCT02820155
NCT02833792	No results posted		https://clinicaltrials.gov/study/NCT02833792
NCT02860065	Withdrawn		https://clinicaltrials.gov/study/NCT02860065
NCT02884492	Non-Pharmacological Intervention		https://clinicaltrials.gov/study/NCT02884492
NCT02886494	Small number of participants in each arm (N < 50)		https://clinicaltrials.gov/study/NCT02886494
NCT02912169	Withdrawn		https://clinicaltrials.gov/study/NCT02912169
NCT02912936	Small number of participants in each arm (N < 50)		https://clinicaltrials.gov/study/NCT02912936
NCT02916056	Open-Label		https://clinicaltrials.gov/study/NCT02916056
NCT02921477	Open-Label		https://clinicaltrials.gov/study/NCT02921477
NCT02931136	No results posted		https://clinicaltrials.gov/study/NCT02931136
NCT02955706	No results posted		https://clinicaltrials.gov/study/NCT02955706
NCT02989402	No results posted		https://clinicaltrials.gov/study/NCT02989402
NCT03038035	Unknown Status		https://clinicaltrials.gov/study/NCT03038035
NCT03038282	Unknown Status		https://clinicaltrials.gov/study/NCT03038282
NCT03038334	Unknown Status		https://clinicaltrials.gov/study/NCT03038334
NCT03044249	Small number of participants in each arm (N < 50)		https://clinicaltrials.gov/study/NCT03044249
NCT03075241	Small number of participants in each arm (N < 50)		https://clinicaltrials.gov/study/NCT03075241
NCT03082755	No results posted		https://clinicaltrials.gov/study/NCT03082755
NCT03090516	Unknown Status		https://clinicaltrials.gov/study/NCT03090516
NCT03108846	No results posted		https://clinicaltrials.gov/study/NCT03108846
NCT03116126	No results posted		https://clinicaltrials.gov/study/NCT03116126
NCT03118947	Open-Label		https://clinicaltrials.gov/study/NCT03118947
NCT03151382	Unknown Status		https://clinicaltrials.gov/study/NCT03151382
NCT03168997	Unknown Status		https://clinicaltrials.gov/study/NCT03168997
NCT03184467	Small number of participants in each arm (N < 50)		https://clinicaltrials.gov/study/NCT03184467
NCT03185208	No results posted		https://clinicaltrials.gov/study/NCT03185208
NCT03197740	Jadad Scale < 3		https://clinicaltrials.gov/study/NCT03197740
NCT03234686	Unknown Status		https://clinicaltrials.gov/study/NCT03234686
NCT03250741	Small number of participants in each arm (N < 50)		https://clinicaltrials.gov/study/NCT03250741
NCT03277573	Unknown Status		https://clinicaltrials.gov/study/NCT03277573
NCT03283059	Unknown Status		https://clinicaltrials.gov/study/NCT03283059
NCT03316898	Withdrawn		https://clinicaltrials.gov/study/NCT03316898
NCT03319810	Small number of participants in each arm (N < 50)		https://clinicaltrials.gov/study/NCT03319810
NCT03363269	No results posted		https://clinicaltrials.gov/study/NCT03363269
NCT03393520	No results posted		https://clinicaltrials.gov/study/NCT03393520
NCT03417986	Small number of participants in each arm (N < 50)		https://clinicaltrials.gov/study/NCT03417986
NCT03441516	Withdrawn		https://clinicaltrials.gov/study/NCT03441516
NCT03446001	No results posted		https://clinicaltrials.gov/study/NCT03446001
NCT03454646	No results posted		https://clinicaltrials.gov/study/NCT03454646
NCT03486938	No results posted		https://clinicaltrials.gov/study/NCT03486938
NCT03489044	Unknown Status		https://clinicaltrials.gov/study/NCT03489044
NCT03491150	Open-Label		https://clinicaltrials.gov/study/NCT03491150
NCT03520998	Small number of participants in each arm (N < 50)		https://clinicaltrials.gov/study/NCT03520998
NCT03531710	Small number of participants in each arm (N < 50)		https://clinicaltrials.gov/study/NCT03531710
NCT03585907	Withdrawn		https://clinicaltrials.gov/study/NCT03585907
NCT03594123	Jadad Scale < 3		https://clinicaltrials.gov/study/NCT03594123
NCT03620981	No results posted		https://clinicaltrials.gov/study/NCT03620981
NCT03625401	Small number of participants in each arm (N < 50)		https://clinicaltrials.gov/study/NCT03625401
NCT03635879	Withdrawn		https://clinicaltrials.gov/study/NCT03635879
NCT03639987	Small number of participants in each arm (N < 50)		https://clinicaltrials.gov/study/NCT03639987
NCT03649724	No results posted		https://clinicaltrials.gov/study/NCT03649724
NCT03656042	Small number of participants in each arm (N < 50)		https://clinicaltrials.gov/study/NCT03656042
NCT03703856	Non-Pharmacological Intervention		https://clinicaltrials.gov/study/NCT03703856
NCT03710642	Small number of participants in each arm (N < 50)		https://clinicaltrials.gov/study/NCT03710642
NCT03724136	No results posted		https://clinicaltrials.gov/study/NCT03724136
NCT03724942	No results posted		https://clinicaltrials.gov/study/NCT03724942
NCT03748706	Small number of participants in each arm (N < 50)		https://clinicaltrials.gov/study/NCT03748706
NCT03806478	Small number of participants in each arm (N < 50)		https://clinicaltrials.gov/study/NCT03806478
NCT03811847	Supportive Care Study		https://clinicaltrials.gov/study/NCT03811847
NCT03817684	No results posted		https://clinicaltrials.gov/study/NCT03817684
NCT03823404	No results posted		https://clinicaltrials.gov/study/NCT03823404
NCT03856359	Small number of participants in each arm (N < 50)		https://clinicaltrials.gov/study/NCT03856359
NCT03867253	Small number of participants in each arm (N < 50)		https://clinicaltrials.gov/study/NCT03867253
NCT03875638	No results posted		https://clinicaltrials.gov/study/NCT03875638
NCT03919162	No results posted		https://clinicaltrials.gov/study/NCT03919162
NCT03954899	No results posted		https://clinicaltrials.gov/study/NCT03954899
NCT03959553	Small number of participants in each arm (N < 50)		https://clinicaltrials.gov/study/NCT03959553
NCT03977584	Non-Pharmacological Intervention		https://clinicaltrials.gov/study/NCT03977584
NCT03980730	Small number of participants in each arm (N < 50)		https://clinicaltrials.gov/study/NCT03980730
NCT04004702	Small number of participants in each arm (N < 50)		https://clinicaltrials.gov/study/NCT04004702
NCT04032626	No results posted		https://clinicaltrials.gov/study/NCT04032626
NCT04057807	Non-Pharmacological Intervention		https://clinicaltrials.gov/study/NCT04057807
NCT04070378	Small number of participants in each arm (N < 50)		https://clinicaltrials.gov/study/NCT04070378
NCT04075435	Open-Label		https://clinicaltrials.gov/study/NCT04075435
NCT04094129	Withdrawn		https://clinicaltrials.gov/study/NCT04094129
NCT04121208	Unknown Status		https://clinicaltrials.gov/study/NCT04121208
NCT04123314	Open-Label		https://clinicaltrials.gov/study/NCT04123314
NCT04129060	Non-Pharmacological Intervention		https://clinicaltrials.gov/study/NCT04129060
NCT04187547	Withdrawn		https://clinicaltrials.gov/study/NCT04187547
NCT04200911	Open-Label		https://clinicaltrials.gov/study/NCT04200911
NCT04229186	Small number of participants in each arm (N < 50)		https://clinicaltrials.gov/study/NCT04229186
NCT04229927	Unknown Status		https://clinicaltrials.gov/study/NCT04229927
NCT04241068	No results posted		https://clinicaltrials.gov/study/NCT04241068
NCT04263519	Open-Label		https://clinicaltrials.gov/study/NCT04263519
NCT04305210	Unknown Status		https://clinicaltrials.gov/study/NCT04305210
NCT04308304	Non-Pharmacological Intervention		https://clinicaltrials.gov/study/NCT04308304
NCT04311515	Small number of participants in each arm (N < 50)		https://clinicaltrials.gov/study/NCT04311515
NCT04314934	No results posted		https://clinicaltrials.gov/study/NCT04314934
NCT04339413	Open-Label		https://clinicaltrials.gov/study/NCT04339413
NCT04374253	Open-Label		https://clinicaltrials.gov/study/NCT04374253
NCT04408755	No results posted		https://clinicaltrials.gov/study/NCT04408755
NCT04421014	No results posted		https://clinicaltrials.gov/study/NCT04421014
NCT04430517	Open-Label		https://clinicaltrials.gov/study/NCT04430517
NCT04436081	No results posted		https://clinicaltrials.gov/study/NCT04436081
NCT04437511	No results posted		https://clinicaltrials.gov/study/NCT04437511
NCT04464564	No results posted		https://clinicaltrials.gov/study/NCT04464564
NCT04466735	No results posted		https://clinicaltrials.gov/study/NCT04466735
NCT04468659	No results posted		https://clinicaltrials.gov/study/NCT04468659
NCT04476303	Unknown Status		https://clinicaltrials.gov/study/NCT04476303
NCT04488419	No results posted		https://clinicaltrials.gov/study/NCT04488419
NCT04498650	Small number of participants in each arm (N < 50)		https://clinicaltrials.gov/study/NCT04498650
NCT04516057	No results posted		https://clinicaltrials.gov/study/NCT04516057
NCT04520412	Suspended		https://clinicaltrials.gov/study/NCT04520412
NCT04552795	Open-Label		https://clinicaltrials.gov/study/NCT04552795
NCT04592874	No results posted		https://clinicaltrials.gov/study/NCT04592874
NCT04601038	No results posted		https://clinicaltrials.gov/study/NCT04601038
NCT04604600	Unknown Status		https://clinicaltrials.gov/study/NCT04604600
NCT04619420	No results posted		https://clinicaltrials.gov/study/NCT04619420
NCT04629495	No results posted		https://clinicaltrials.gov/study/NCT04629495
NCT04629547	No results posted		https://clinicaltrials.gov/study/NCT04629547
NCT04639050	No results posted		https://clinicaltrials.gov/study/NCT04639050
NCT04640077	Open-Label		https://clinicaltrials.gov/study/NCT04640077
NCT04663854	Unknown Status		https://clinicaltrials.gov/study/NCT04663854
NCT04669028	No results posted		https://clinicaltrials.gov/study/NCT04669028
NCT04685590	No results posted		https://clinicaltrials.gov/study/NCT04685590
NCT04770220	No results posted		https://clinicaltrials.gov/study/NCT04770220
NCT04777396	No results posted		https://clinicaltrials.gov/study/NCT04777396
NCT04777409	No results posted		https://clinicaltrials.gov/study/NCT04777409
NCT04780399	No results posted		https://clinicaltrials.gov/study/NCT04780399
NCT04785300	Open-Label		https://clinicaltrials.gov/study/NCT04785300
NCT04795466	Small number of participants in each arm (N < 50)		https://clinicaltrials.gov/study/NCT04795466
NCT04797715	No results posted		https://clinicaltrials.gov/study/NCT04797715?cond=Alzheimer%20Disease&term=Agitation&primComp=2014-01-01_&aggFilters=phase:3,results:without%20with,status:ter%20com%20act%20rec%20not,studyType:int&rank=2#publications
NCT04798989	Small number of participants in each arm (N < 50)		https://clinicaltrials.gov/study/NCT04798989
NCT04804241	No results posted		https://clinicaltrials.gov/study/NCT04804241
NCT04838301	No results posted		https://clinicaltrials.gov/study/NCT04838301
NCT04842552	Unknown Status		https://clinicaltrials.gov/study/NCT04842552
NCT04867616	No results posted		https://clinicaltrials.gov/study/NCT04867616
NCT04886063	Open-Label		https://clinicaltrials.gov/study/NCT04886063
NCT04902703	No results posted		https://clinicaltrials.gov/study/NCT04902703
NCT04920786	Unknown Status		https://clinicaltrials.gov/study/NCT04920786
NCT04931459	No results posted		https://clinicaltrials.gov/study/NCT04931459
NCT04947553	Open-Label		https://clinicaltrials.gov/study/NCT04947553
NCT04971733	No results posted		https://clinicaltrials.gov/study/NCT04971733
NCT04994483	No results posted		https://clinicaltrials.gov/study/NCT04994483
NCT05004688	Small number of participants in each arm (N < 50)		https://clinicaltrials.gov/study/NCT05004688
NCT05006599	Small number of participants in each arm (N < 50)		https://clinicaltrials.gov/study/NCT05006599
NCT05026177	No results posted		https://clinicaltrials.gov/study/NCT05026177
NCT05026866	No results posted		https://clinicaltrials.gov/study/NCT05026866
NCT05063851	No results posted		https://clinicaltrials.gov/study/NCT05063851
NCT05068830	No results posted		https://clinicaltrials.gov/study/NCT05068830
NCT05081219	No results posted		https://clinicaltrials.gov/study/NCT05081219
NCT05104463	No results posted		https://clinicaltrials.gov/study/NCT05104463
NCT05108922	Open-Label		https://clinicaltrials.gov/study/NCT05108922
NCT05143528	No results posted		https://clinicaltrials.gov/study/NCT05143528
NCT05161715	Open-Label		https://clinicaltrials.gov/study/NCT05161715
NCT05164536	Unknown Status		https://clinicaltrials.gov/study/NCT05164536
NCT05189210	No results posted		https://clinicaltrials.gov/study/NCT05189210
NCT05194163	Small number of participants in each arm (N < 50)		https://clinicaltrials.gov/study/NCT05194163
NCT05239390	No results posted		https://clinicaltrials.gov/study/NCT05239390
NCT05256134	Small number of participants in each arm (N < 50)		https://clinicaltrials.gov/study/NCT05256134
NCT05267535	No results posted		https://clinicaltrials.gov/study/NCT05267535
NCT05269173	No results posted		https://clinicaltrials.gov/study/NCT05269173
NCT05269394	No results posted		https://clinicaltrials.gov/study/NCT05269394
NCT05282550	No results posted		https://clinicaltrials.gov/study/NCT05282550
NCT05291234	No results posted		https://clinicaltrials.gov/study/NCT05291234
NCT05303701	No results posted		https://clinicaltrials.gov/study/NCT05303701
NCT05307692	No results posted		https://clinicaltrials.gov/study/NCT05307692
NCT05318976	No results posted		https://clinicaltrials.gov/study/NCT05318976
NCT05321498	Withdrawn		https://clinicaltrials.gov/study/NCT05321498
NCT05323812	No results posted		https://clinicaltrials.gov/study/NCT05323812
NCT05332678	Withdrawn		https://clinicaltrials.gov/study/NCT05332678
NCT05352763	Open-Label		https://clinicaltrials.gov/study/NCT05352763
NCT05363293	Non-Pharmacological Intervention		https://clinicaltrials.gov/study/NCT05363293
NCT05397639	No results posted		https://clinicaltrials.gov/study/NCT05397639
NCT05413655	No results posted		https://clinicaltrials.gov/study/NCT05413655
NCT05423522	No results posted		https://clinicaltrials.gov/study/NCT05423522
NCT05468073	No results posted		https://clinicaltrials.gov/study/NCT05468073
NCT05476783	No results posted		https://clinicaltrials.gov/study/NCT05476783
NCT05478031	No results posted		https://clinicaltrials.gov/study/NCT05478031
NCT05508789	No results posted		https://clinicaltrials.gov/study/NCT05508789
NCT05511363	No results posted		https://clinicaltrials.gov/study/NCT05511363
NCT05522387	No results posted		https://clinicaltrials.gov/study/NCT05522387
NCT05531526	No results posted		https://clinicaltrials.gov/study/NCT05531526
NCT05531656	No results posted		https://clinicaltrials.gov/study/NCT05531656
NCT05552157	Suspended		https://clinicaltrials.gov/study/NCT05552157
NCT05557409	No results posted		https://clinicaltrials.gov/study/NCT05557409
NCT05564169	No results posted		https://clinicaltrials.gov/study/NCT05564169
NCT05575076	Open-Label		https://clinicaltrials.gov/study/NCT05575076
NCT05728736	Withdrawn		https://clinicaltrials.gov/study/NCT05728736
NCT05738486	No results posted		https://clinicaltrials.gov/study/NCT05738486?cond=Alzheimer%20Disease&term=donanemab&rank=7
NCT05741060	No results posted		https://clinicaltrials.gov/study/NCT05741060
NCT05969054	No results posted		https://clinicaltrials.gov/study/NCT05969054
NCT05986721	No results posted		https://clinicaltrials.gov/study/NCT05986721
NCT06045988	Small number of participants in each arm (N < 50)		https://clinicaltrials.gov/study/NCT06045988
NCT06078891	Open-Label		https://clinicaltrials.gov/study/NCT06078891
NCT06177028	Small number of participants in each arm (N < 50)		https://clinicaltrials.gov/study/NCT06177028
NA	Small number of participants in each arm (N < 50)		https://pubmed.ncbi.nlm.nih.gov/10648297/
NA	Small number of participants in each arm (N < 50)		https://pubmed.ncbi.nlm.nih.gov/31182351/
ACTRN12617001159347	Small number of participants in each arm (N < 50)		https://pubmed.ncbi.nlm.nih.gov/34141578/
ACTRN12613000170729	Open-Label		https://www.anzctr.org.au/Trial/Registration/TrialReview.aspx?id=363494&isReview=true
ACTRN12613000777796	Open-Label		https://www.anzctr.org.au/Trial/Registration/TrialReview.aspx?id=364492&isReview=true
ACTRN12618000761268	No results posted		https://www.anzctr.org.au/Trial/Registration/TrialReview.aspx?id=373908&isReview=true
ACTRN12619000474156	No results posted		https://www.anzctr.org.au/Trial/Registration/TrialReview.aspx?id=375128&isReview=true
ACTRN12618001426279	Open-Label		https://www.anzctr.org.au/Trial/Registration/TrialReview.aspx?id=375847&isReview=true
ACTRN12619000467134	Open-Label		https://www.anzctr.org.au/Trial/Registration/TrialReview.aspx?id=377163&isReview=true
ACTRN12619000571178	Open-Label		https://www.anzctr.org.au/Trial/Registration/TrialReview.aspx?id=377354&isReview=true
ACTRN12619000738123	Non-Pharmacological Intervention		https://www.anzctr.org.au/Trial/Registration/TrialReview.aspx?id=377470&isReview=true
ACTRN12619001756112	No results posted		https://www.anzctr.org.au/Trial/Registration/TrialReview.aspx?id=378582&isReview=true
ACTRN12619001566123	Open-Label		https://www.anzctr.org.au/Trial/Registration/TrialReview.aspx?id=378622&isReview=true
ACTRN12620000957998	Open-Label		https://www.anzctr.org.au/Trial/Registration/TrialReview.aspx?id=380094&isReview=true
NCT01055392	Small number of participants in each arm (N < 50)		https://www.cambridge.org/core/journals/the-british-journal-of-psychiatry/article/diseasemodifying-properties-of-longterm-lithium-treatment-for-amnestic-mild-cognitive-impairment-randomised-controlled-trial/C673342DBC81E80462318BF208B9A8F7
NCT00208819	Small number of participants in each arm (N < 50)		https://www.clinicaltrials.gov/study/NCT00208819?term=NCT00208819&rank=1
NCT00722046	Small number of participants in each arm (N < 50)		https://www.clinicaltrials.gov/study/NCT00722046?tab=results
2020-000798-26	No results posted		https://www.clinicaltrialsregister.eu/ctr-search/search?query=2020-000798-26
2018-002783-88	Jadad Scale < 3		https://www.clinicaltrialsregister.eu/ctr-search/trial/2018-002783-88/results
NA	Small number of participants in each arm (N < 50)		https://www.neurology.org/doi/10.1212/wnl.55.9.1271?url_ver=Z39.88-2003&rfr_id=ori:rid:crossref.org&rfr_dat=cr_pub%20%200pubmed
NA	Small number of participants in each arm (N < 50)		https://www.neurology.org/doi/10.1212/wnl.55.9.1271?url_ver=Z39.88-2003&rfr_id=ori:rid:crossref.org&rfr_dat=cr_pub%20%200pubmed
ISRCTN72046462	Small number of participants in each arm (N < 50)		https://www.psychiatrist.com/jcp/lithium-trial-alzheimers-disease-randomized-single/
NA	Small number of participants in each arm (N < 50)		https://www.spandidos-publications.com/10.3892/etm.2018.7124
NA	Small number of participants in each arm (N < 50)		https://www.thelancet.com/journals/lancet/article/PIIS0140-6736(11)60830-1/fulltext
NA	Small number of participants in each arm (N < 50)		www.onlinelibrary.wiley.com/doi/10.1002/gps.636
