## Supplementary material for "Donanemab outperformed Aducanumab and Lecanemab on cognitive, but not on biomarker and safety outcomes: systematic review, frequentist and Bayesian network meta-analyses": 05.Tables.SA5-A6.Characteristics&Inclusion.criteria.xlsx

### Sheet: Table A5. Baseline Characterist
Study Name	Drug	Duration (weeks)	Number of participants enrolled in control group	Number of participants enrolled in experimental group	AD stage (MMSE score for inclusion)	Risk of ARIA	Number of Study Sites	Baseline ADAS-Cog by Treatment vs. Placebo	Baseline CDR-SOB by Treatment vs. Placebo	APOE-e4 carriage	APOE-e4 carriage in control group (%)	APOE-e4 carriage in experimental group (%)	Number of patients analyzed in control group	Number of patients analyzed in experimental group	% of females	Mean age in years (control group)	Standard deviation of the mean age in years (control group)	Mean age in years (experimental group)	Standard deviation of the mean age in years (experimental group)	Reference Link 1	Reference Link 2
Salloway et al 1 (2014) Study 301	Bapineuzumab	78	524	337	Mild/moderate (16–26)	High	186	22,4 (9,7) vs. 22,2 (10,1)	NA	Non-Carriers	0	0	493	314	50.3	71.9	10.1	73.1	9.3	https://clinicaltrials.gov/ct2/show/NCT00574132	https://www.nejm.org/doi/10.1056/NEJMoa1304839?url_ver=Z39.88-2003&rfr_id=ori:rid:crossref.org&rfr_dat=cr_pub%20%200www.ncbi.nlm.nih.gov
Salloway et al 2 (2014) Study 301	Bapineuzumab	78	524	329	Mild/moderate (16–26)	High	186	22,2 (10,0) vs. 22,2 (10,1)	NA	Non-Carriers	0	0	493	307	50.3	71.9	10.1	73.5	9.1	https://clinicaltrials.gov/ct2/show/NCT00574132	https://www.nejm.org/doi/10.1056/NEJMoa1304839?url_ver=Z39.88-2003&rfr_id=ori:rid:crossref.org&rfr_dat=cr_pub%20%200www.ncbi.nlm.nih.gov
Salloway et al 3 (2014) Study 302	Bapineuzumab	78	448	673	Mild/moderate (16–26)	High	251	23,5 (9,4) vs. 23,9 (9,5)	NA	All Carriers	100	100	432	658	56	72.3	8.4	72	8	https://www.clinicaltrials.gov/ct2/show/NCT00575055	https://www.nejm.org/doi/10.1056/NEJMoa1304839?url_ver=Z39.88-2003&rfr_id=ori:rid:crossref.org&rfr_dat=cr_pub%20%200www.ncbi.nlm.nih.gov
Doody et al 1 (2014) EXPEDITION 1	Solanezumab	78	370	370	Mild/moderate (16–26)	Low	85	22,0 (8,0) vs. 22,0 (9,0)	NA	Mostly Carriers	61.3	57.3	506	506	56.7	74.4	8	75	7.9	https://clinicaltrials.gov/ct2/show/NCT00905372	https://www.nejm.org/doi/10.1056/NEJMoa1312889?url_ver=Z39.88-2003&rfr_id=ori:rid:crossref.org&rfr_dat=cr_pub%20%200www.ncbi.nlm.nih.gov
Doody et al 2 (2014) EXPEDITION 2	Solanezumab	78	400	406	Mild/moderate (16–26)	Low	95	24,0 (9,0) vs. 23,0 (10,0)	NA	Mostly Carriers	59.5	56.8	519	521	55.1	72.4	7.8	72.5	8	https://clinicaltrials.gov/ct2/show/NCT00904683	https://www.nejm.org/doi/10.1056/NEJMoa1312889?url_ver=Z39.88-2003&rfr_id=ori:rid:crossref.org&rfr_dat=cr_pub%20%200www.ncbi.nlm.nih.gov
Vandenberghe et al 1 (2016)	Bapineuzumab	78	344	267	Mild/moderate (16–26)	High	348	23,2 (10,0) vs. 22,9 (10,2)	NA	Non-Carriers	0	0	328	255	57.8	69.9	9.76	71.4	9.38	https://www.clinicaltrials.gov/ct2/show/results/NCT00667810	https://alzres.biomedcentral.com/articles/10.1186/s13195-016-0189-7
Vandenberghe et al 2 (2016)	Bapineuzumab	78	344	263	Mild/moderate (16–26)	High	348	23,5 (9,3) vs. 22,9 (10,2)	NA	Non-Carriers	0	0	328	253	57.8	69.9	9.76	70.8	9.73	https://www.clinicaltrials.gov/ct2/show/results/NCT00667810	https://alzres.biomedcentral.com/articles/10.1186/s13195-016-0189-7
Vandenberghe et al 3 (2016)	Bapineuzumab	78	439	654	Mild/moderate (16–26)	High	287	23,2 (8,9) vs. 22,6 (8,9)	NA	All Carriers	100	100	431	650	59.7	70.3	7.75	71	7.67	https://clinicaltrials.gov/ct2/show/results/NCT00676143	https://alzres.biomedcentral.com/articles/10.1186/s13195-016-0189-7
Honig et al (2018) EXPEDITION 3	Solanezumab	76	1067	1054	Mild (20–26)	Low	198	28,9 (8,3) vs. 29,7 (8,5)	3,9 (1,9) vs. 3,9 (2,0)	Mostly Carriers	66.3	69.3	1057	1072	56.76	73.26	7.966	72.69	7.814	https://clinicaltrials.gov/ct2/show/NCT01900665	https://www.nejm.org/doi/full/10.1056/NEJMoa1705971
Haeberlein et al (2022) EMERGE1	Aducanumab	76	547	544	Early (MCI and Mild AD) (24–30)	High	180	22,5 (6,76) vs. 21,9 (6,73)	2,46 (1,01) vs. 2,47 (1,00)	Mostly Carriers	67	66.7	548	543	52.9	70.8	7.4	70.6	7.45	https://clinicaltrials.gov/ct2/show/NCT02484547	https://link.springer.com/article/10.14283/jpad.2022.30
Haeberlein et al (2022) EMERGE2	Aducanumab	76	547	547	Early (MCI and Mild AD) (24–30)	High	180	22,2 (7,08) vs. 21,9 (6,73)	2,51 (1,05) vs. 2,47 (1,00)	Mostly Carriers	67.1	66.7	548	547	52.9	70.8	7.4	70.6	7.47	https://clinicaltrials.gov/ct2/show/NCT02484547	https://link.springer.com/article/10.14283/jpad.2022.30
Haeberlein et al (2022) ENGAGE1	Aducanumab	76	540	549	Early (MCI and Mild AD) (24–30)	High	181	22,5 (6,30) vs. 22,5 (6,56)	2,43 (1,01) vs. 2,40 (1,01)	Mostly Carriers	69.8	70.4	545	547	52.7	69.8	7.72	70.4	6.96	https://clinicaltrials.gov/ct2/show/NCT02477800	https://link.springer.com/article/10.14283/jpad.2022.30
Haeberlein et al (2022) ENGAGE2	Aducanumab	76	540	558	Early (MCI and Mild AD) (24–30)	High	181	22,4 (6,54) vs. 22,5 (6,56)	2,40 (1,01) vs. 2,40 (1,01)	Mostly Carriers	69	68.1	545	555	52.7	69.8	7.72	70	7.65	https://clinicaltrials.gov/ct2/show/NCT02477800	https://link.springer.com/article/10.14283/jpad.2022.30
van Dyck et al (2023) Clarity AD	Lecanemab	78	897	898	Early (MCI and Mild AD) (20–26)	High	247	24,45 (7,08) vs. 24,37 (7,56)	3,17 (1,34) vs. 3,22 (1,34)	Mostly Carriers	68.6	68.9	875	859	53	71	7.8	71.4	7.9	https://www.nejm.org/doi/full/10.1056/NEJMoa2212948	NA
Sims et al (2023) TRAILBLAZER-ALZ 2 (pooled)	Donanemab	76	876	860	Early (MCI and Mild AD) (20–28)	High	277	29.3 (8.9) vs. 28.7 (8.8)	4.0 (2.1) vs. 3.9 (2.1)	Mostly Carriers	68.3	67.2	876	860	57.3733	73	6.2	73	6.2	https://jamanetwork.com/journals/jama/article-abstract/2807533	https://www.clinicaltrials.gov/study/NCT04437511?term=NCT04437511&rank=1

### Sheet: Table A6. Inclusion Criteria
Study	Inclusion Criteria
Sims et al (2023) TRAILBLAZER-ALZ 2	Early symptomatic AD (mild cognitive impairment, MCI) or AD with mild dementia and: ▪ Gradual and progressive change in memory function reported by participants or informants for ≥ 6 months. ▪ MMSE score of 20 to 28 (inclusive) at baseline. ▪ Amyloid pathology (≥37 Centiloids) assessed with florbetapir or florbetaben positron emission tomography (PET). ▪ Meet flortaucipir PET scan (central read) …
Salloway et al (2014) (Study 301 and Study 302)	Have a diagnosis of probable AD, age between 50-89 and: ▪ Mini-Mental Status Exam score of 16-26 inclusive. ▪ Brain magnetic resonance imaging (MRI) scan consistent with the diagnosis of AD. ▪ Stable doses of medications (cholinesterase inhibitors and memantine allowed). ▪ Caregiver able to attend all clinic visits with patient.
Vandenberghe et al. (2016)	▪ Diagnosis of probable AD, with MMSE score of 16-26, and brain MRI consistent with the diagnosis of AD. ▪ Concurrent use of cholinesterase inhibitor or memantine allowed, if stable. ▪ Caregiver will participate and be able to attend clinic visits with patient.
Doody et al.1 and 2 (2014) EXPEDITION 1 and 2	Clinical criteria for MCI due to AD or mild AD and: ▪ Meet criteria for mild to moderate AD with MMSE score of 16 through 26 at screening. ▪ Modified Hachinski Ischemia Scale score of less than or equal to 4. ▪ Geriatric Depression Scale score of less than or equal to 6. ▪ Have MRI or CT scan in the last 2 years with no findings inconsistent with a diagnosis of AD. ▪ If receiving concurrent AD tr…
Honig et al (2018) EXPEDITION 3	Clinical criteria for MCI due to AD or mild AD and: ▪ Meet criteria for mild to moderate AD with MMSE score of 16-26 at screening. ▪ Have modified Hachinski Ischemia Scale score of less than or equal to 4. ▪ Have Geriatric Depression Scale score of less than or equal to 6. ▪ Have MRI or CT scan in the last 2 years with no findings inconsistent with a diagnosis of AD. ▪ Have a florbetapir PET scan…
Haeberlein et al (2022) EMERGE and ENGAGE	Clinical criteria for MCI due to AD or mild AD and: ▪ Have a Clinical Dementia Rating (CDR)-Global Score of 0.5. ▪ Have objective evidence of cognitive impairment at screening. ▪ Have a MMSE score between 24 and 30 (inclusive). ▪ Have a positive amyloid PET scan. ▪ Consent to apolipoprotein E (ApoE) genotyping. ▪ Have a reliable informant or caregiver. ▪ If using drugs to treat symptoms related t…
van Dyck et al (2023) Clarity AD	MCI due to AD, age between 50-90; BMI between 17 and 35 and: ▪ Have a global Clinical Dementia Rating (CDR) score of 0.5 and CDR Memory Box score of 0.5 or greater at Screening and Baseline; MMSE between 22 and 30 ▪ Report a history of subjective memory decline with gradual onset and slow progression over the last 1 year before Screening. ▪ Body mass index (BMI) greater than (>)17 and less than (…
