## Supplementary material for "Donanemab outperformed Aducanumab and Lecanemab on cognitive, but not on biomarker and safety outcomes: systematic review, frequentist and Bayesian network meta-analyses": 07.Tables.SP1-P4.Treat.Rankings.Main&Sensitivity.Analysis.xlsx

### Sheet: Table P1. Ranking Efficacy 
EFFICACY: Main Analysis
Global Clinical Dementia Rating - Sum of Boxes (CDR-SB)
Ranking measures / Treatments	1st	2nd	3rd	4th	5th	6th	P-score	SUCRA score	Rank Uncertainty: Normalized Entropy score	Number (%) of studies displacing treatments by 1 rank, 2 ranks and 3 ranks			Number (%) of studies that did not change any treatment rank	Rank Robustness: Weighted Cohen's kappa (Median, Min, Max)
Aducanumab	0.00648	0.29134	0.50532	0.1626	0.02404	0.01022	0.6157	0.614232	0.634032	1 (6,25%)	0 (0%)	0 (0%)	8 (50%)	92% (20%; 100%)
Bapineuzumab	0.0001	0.00402	0.02864	0.13794	0.32354	0.50576	0.1153	0.138924	0.617856	7 (43.75%)	0 (0%)	0 (0%)
Donanemab	0.94914	0.0444	0.00522	0.00082	0.00034	8e-05	0.9961	0.988104	0.0976773	1 (6,25%)	0 (0%)	0 (0%)
Lecanemab	0.04334	0.60732	0.2331	0.08028	0.01722	0.01874	0.7206	0.703556	0.552133	1 (6,25%)	0 (0%)	0 (0%)
Placebo	0	0.00018	0.0044	0.07848	0.5268	0.39014	0.1283	0.140936	0.519051	1 (6,25%)	0 (0%)	0 (0%)
Solanezumab	0.00094	0.05274	0.22332	0.53988	0.10806	0.07506	0.424	0.414248	0.70186	0 (0%)	0 (0%)	0 (0%)
Alzheimer's Disease Assessment Scale - Cognitive Subscale (ADAS-Cog)
Aducanumab	0.09092	0.39918	0.3578	0.12426	0.02408	0.00376	0.6678	0.65658	0.616253	1 (6,25%)	0 (0%)	0 (0%)	11 (68.75%)	64% (20%; 100%)
Bapineuzumab	0.0006	0.00756	0.04556	0.19468	0.50682	0.24478	0.0528	0.06588	0.661452	0 (0%)	0 (0%)	0 (0%)
Donanemab	0.77896	0.1489	0.05272	0.01478	0.00344	0.0012	0.9573	0.934372	0.295013	1 (6,25%)	1 (6,25%)	0 (0%)
Lecanemab	0.12004	0.3646	0.29932	0.14558	0.04474	0.02572	0.6823	0.681684	0.693511	1 (6,25%)	0 (0%)	0 (0%)
Placebo	0	4e-05	0.00084	0.02058	0.28574	0.6928	0.1971	0.213884	0.38983	0 (0%)	0 (0%)	0 (0%)
Solanezumab	0.00948	0.07972	0.24376	0.50012	0.13518	0.03174	0.4428	0.4476	0.710071	1 (6,25%)	0 (0%)	0 (0%)
Mini Mental Examination (MMSE)
Aducanumab	0.05372	0.20656	0.4103	0.20284	0.12658	NA	0.4586	0.46156	0.79315	1 (6,25%)	1 (6,25%)	0 (0%)	4 (33.33%)	77% (33%; 100%)
Bapineuzumab	0.02158	0.09194	0.24816	0.32062	0.3177	NA	0.2712	0.2953	0.804179	7 (58.83)	0 (0%)	0 (0%)
Donanemab	0.71886	0.17412	0.0696	0.02382	0.0136	NA	0.9192	0.89146	0.395987	2 (16,67%)	0 (0%)	0 (0%)
Lecanemab	NA	NA	NA	NA	NA	NA	NA	NA	NA	NA	NA	NA
Placebo	0.0001	0.00264	0.06908	0.39978	0.5284	NA	0.1215	0.13843	0.561619	1 (6,25%)	0 (0%)	0 (0%)
Solanezumab	0.20574	0.52474	0.20286	0.05294	0.01372	NA	0.7295	0.71325	0.54454	0 (0%)	0 (0%)	0 (0%)
Amyloid Burden on PET
Aducanumab	0.02194	0.61802	0.35926	0.00078	NA	NA	0.5604	0.55362	0.48386	1 (14.27%)	0 (0%)	0 (0%)	5 (71.43%)	83% (-51%; 100%)
Bapineuzumab	NA	NA	NA	NA	NA	NA	NA	NA	NA	NA	NA	NA
Donanemab	0.02206	0.35238	0.62172	0.00384	NA	NA	0.4396	0.46462	0.493683	2 (28.57%)	0 (0%)	0 (0%)
Lecanemab	0.956	0.02926	0.01358	0.00116	NA	NA	0.99	0.979833	0.122309	1 (14.27%)	0 (0%)	0 (0%)
Placebo	0	0.00034	0.00544	0.99422	NA	NA	0	0.00198667	0.0265764	0 (0%)	0 (0%)	0 (0%)
Solanezumab	NA	NA	NA	NA	NA	NA	NA	NA	NA	NA	NA	NA
CSF-Aβ1-42
Aducanumab	0.61498	0.35182	0.0281	0.0051	NA	NA	0.8842	0.85954	0.356935	1 (14.29%)	0 (0%)	0 (0%)	6 (85.71%)	83% (31%; 98%)
Bapineuzumab	NA	NA	NA	NA	NA	NA	NA	NA	NA	NA	NA	NA
Donanemab	NA	NA	NA	NA	NA	NA	NA	NA	NA	2 (28.57%)	0 (0%)	0 (0%)
Lecanemab	0.3594	0.50576	0.07494	0.0599	NA	NA	0.7614	0.720587	0.510405	1 (14.29%)	0 (0%)	0 (0%)
Placebo	0.00116	0.04404	0.47778	0.47702	NA	NA	0.1626	0.190273	0.608457	0 (0%)	0 (0%)	0 (0%)
Solanezumab	0.02446	0.09838	0.41918	0.45798	NA	NA	0.1918	0.2296	0.685456	NA	NA	NA
CSF-p-Tau
Aducanumab	0.69508	0.27536	0.0267	0.00286	NA	NA	0.9225	0.887707	0.338033	0 (0%)	0 (0%)	0 (0%)	7 (87.5%)	77% (44%; 98%)
Bapineuzumab	0.01994	0.13996	0.7378	0.1023	NA	NA	0.0111	0.05	0.528602	0 (0%)	0 (0%)	0 (0%)
Donanemab	NA	NA	NA	NA	NA	NA	NA	NA	NA	NA	NA	NA
Lecanemab	0.28472	0.5725	0.10178	0.041	NA	NA	0.722	0.69928	0.492558	1 (12.5%)	0 (0%)	0 (0%)
Placebo	0.00026	0.01218	0.13372	0.85384	NA	NA	0.3445	0.3445	0.330126	0 (0%)	0 (0%)	0 (0%)
Solanezumab	NA	NA	NA	NA	NA	NA	NA	NA	NA	NA	NA	NA
The Alzheimer's Disease Cooperative Study - Activities of Daily Living Scale for use in Mild Cognitive Impairment (ADCS-ADL-MCI)
Aducanumab	0.42078	0.56486	0.01436	NA	NA	NA	0.6876	0.70333	0.34914	0 (0%)	0 (0%)	0 (0%)	4 (80%)	64% (24%; 95%)
Bapineuzumab	NA	NA	NA	NA	NA	NA	NA	NA	NA	NA	NA	NA
Donanemab	NA	NA	NA	NA	NA	NA	NA	NA	NA	NA	NA	NA
Lecanemab	0.576	0.36702	0.05698	NA	NA	NA	0.8123	0.75904	0.483455	1 (20%)	0 (0%)	0 (0%)
Placebo	0.00322	0.06812	0.92866	NA	NA	NA	0.0002	0.03763	0.22914	0 (0%)	0 (0%)	0 (0%)
Solanezumab	NA	NA	NA	NA	NA	NA	NA	NA	NA	NA	NA	NA

### Sheet: Table P2. Ranking Safety 
SAFETY: Main Analysis
Treatment Discontinuation due to Adverse Events
Ranking measures / Treatments	1st	2nd	3rd	4th	5th	6th	P-score	SUCRA	Rank Uncertainty: Normalized Entropy score	Number (%) of studies displacing treatments by 1 rank, 2 ranks and 3 ranks			Number (%) of studies that did not change any treatment rank	Rank Robustness: Weighted Cohen's kappa (Median, Min, Max)
Aducanumab	0.0025	0.00902	0.06798	0.55186	0.35796	0.01068	0.3425	0.343076	0.5411	0 (0%)	0 (0%)	0 (0%)	14 (93.33%)	90% (44%; 100%)
Bapineuzumab	0.0219	0.12718	0.71646	0.12366	0.01072	8e-05	0.6006	0.60364	0.451517	0 (0%)	0 (0%)	0 (0%)
Donanemab	0	6e-05	0.00014	0.00494	0.06346	0.9314	0.01	0.014668	0.150261	0 (0%)	0 (0%)	0 (0%)
Lecanemab	0.0081	0.01178	0.05384	0.30248	0.56596	0.05784	0.2789	0.285172	0.590662	1 (6.67%)	0 (0%)	0 (0%)
Placebo	0.50404	0.47084	0.02464	0.00048	0	0	0.9009	0.89496	0.250912	0 (0%)	0 (0%)	0 (0%)
Solanezumab	0.46346	0.38112	0.13694	0.01658	0.0019	0	0.8671	0.858484	0.40172	0 (0%)	0 (0%)	0 (0%)
Total events of ARIA-E
Aducanumab	0	0.00022	0.10876	0.38502	0.35866	0.14734	0.2857	0.290936	0.70353	0 (0%)	0 (0%)	0 (0%)	14 (93.33%)	96% (73%; 100%)
Bapineuzumab	0	0	0.0509	0.16562	0.26154	0.52194	0.1486	0.149732	0.63597	0 (0%)	0 (0%)	0 (0%)
Donanemab	0	0.00038	0.1321	0.29566	0.29414	0.27772	0.2507	0.25566	0.751441	0 (0%)	0 (0%)	0 (0%)
Lecanemab	0.00082	0.00394	0.70338	0.15332	0.08556	0.05298	0.5151	0.505056	0.515032	1 (6,67%)	0 (0%)	0 (0%)
Placebo	0.38576	0.61352	0.0007	2e-05	0	0	0.8749	0.877608	0.170242	0 (0%)	0 (0%)	0 (0%)
Solanezumab	0.61342	0.38194	0.00416	0.00036	0.0001	2e-05	0.9251	0.921008	0.220126	1 (6,67%)	0 (0%)	0 (0%)
Total events of ARIA-H
Aducanumab	0.0001	0.00068	0.00864	0.05794	0.93264	NA	0.0009	0.019415	0.176885	0 (0%)	0 (0%)	0 (0%)	7 (87.5%)	89% (46%; 100%)
Bapineuzumab	NA	NA	NA	NA	NA	NA	NA	NA	NA	NA	NA	NA
Donanemab	0.00126	0.0058	0.20694	0.74348	0.04252	NA	0.2856	0.29495	0.445459	0 (0%)	0 (0%)	0 (0%)
Lecanemab	0.009	0.022	0.75242	0.193	0.02358	NA	0.4637	0.44996	0.440784	1 (12.5%)	0 (0%)	0 (0%)
Placebo	0.2848	0.70474	0.0102	0.00026	0	NA	0.8132	0.81852	0.186848	0 (0%)	0 (0%)	0 (0%)
Solanezumab	0.70484	0.26678	0.0218	0.00532	0.00126	NA	0.9367	0.917155	0.297178	0 (0%)	0 (0%)	0 (0%)
Cerebral Microhemorrhages (ARIA-H)
Aducanumab	6e-05	0.00078	0.00924	0.0598	0.93012	NA	0.0009	0.019325	0.50451	0 (0%)	0 (0%)	0 (0%)	7 (87.5%)	94% (77%; 98%)
Bapineuzumab	NA	NA	NA	NA	NA	NA	NA	NA	NA	NA	NA	NA
Donanemab	0.0012	0.0061	0.20678	0.74156	0.04436	NA	0.2856	0.29382	0.704259	0 (0%)	0 (0%)	0 (0%)
Lecanemab	0.00948	0.02304	0.75012	0.19354	0.02382	NA	0.4637	0.450675	0.642125	1 (12.5%)	0 (0%)	0 (0%)
Placebo	0.29056	0.69876	0.01026	0.00042	0	NA	0.8132	0.819455	0.310568	0 (0%)	0 (0%)	0 (0%)
Solanezumab	0.6987	0.27132	0.0236	0.00468	0.0017	NA	0.9367	0.916725	0.43305	0 (0%)	0 (0%)	0 (0%)

### Sheet: Table P3. Efficacy Sensitivity
EFFICACY: Sensitivity Analysis
Global Clinical Dementia Rating - Sum of Boxes (CDR-SB)
Treatment / Ranking probabilities	1st	2nd	3rd	4th	5th	6th	P-score	SUCRA score	Rank Uncertainty: Normalized Entropy score	Number (%) of studies displacing treatments by 1 rank, 2 ranks and 3 ranks			Number (%) of studies that did not change any treatment rank	Rank Robustness: Weighted Cohen's kappa (Median, Min, Max)
Aducanumab	0.03564	0.1933	0.40146	0.2406	0.06786	0.06244	0.5387	0.539668	0.769857	1 (7.14%)	0 (0%)	0 (0%)	9 (64.29%)	92% (71%; 100%)
Bapineuzumab	0.00092	0.01054	0.05446	0.15858	0.29718	0.47832	0.1286	0.164896	0.673832	5 (35.71%)	0 (0%)	0 (0%)
Donanemab	0.75126	0.14956	0.0508	0.0248	0.00962	0.01396	0.9295	0.913232	0.359057	1 (7.14%)	0 (0%)	0 (0%)
Lecanemab	0.201	0.54794	0.15518	0.05888	0.01778	0.01922	0.7845	0.759568	0.519845	1 (7.14%)	0 (0%)	0 (0%)
Placebo	4e-05	0.00088	0.01408	0.12258	0.51262	0.3498	0.1425	0.160748	0.577995	1 (7.14%)	0 (0%)	0 (0%)
Solanezumab	0.01244	0.09778	0.32402	0.39456	0.09494	0.07626	0.4761	0.461888	0.769779	0 (0%)	0 (0%)	0 (0%)
Alzheimer's Disease Assessment Scale - Cognitive Subscale (ADAS-Cog)
Aducanumab	0.23018	0.30968	0.2473	0.13614	0.05294	0.02376	0.6974	0.685692	0.680668	0 (0%)	0 (0%)	0 (0%)	11 (78.57%)	96% (93%; 99%)
Bapineuzumab	0.00638	0.03692	0.12162	0.29238	0.35292	0.18978	0.2812	0.299816	0.790774	0 (0%)	0 (0%)	0 (0%)
Donanemab	0.25488	0.15136	0.12804	0.1261	0.08144	0.25818	0.5191	0.518964	0.76294	1 (7.14%)	0 (0%)	0 (0%)
Lecanemab	0.43312	0.28152	0.1588	0.079	0.0298	0.01776	0.8139	0.793188	0.572215	1 (7.14%)	0 (0%)	0 (0%)
Placebo	2e-05	0.00052	0.00852	0.10294	0.3991	0.4889	0.1107	0.12694	0.553816	0 (0%)	0 (0%)	0 (0%)
Solanezumab	0.07542	0.22	0.33572	0.26344	0.0838	0.02162	0.5776	0.5754	0.74645	1 (7.14%)	0 (0%)	0 (0%)
Mini Mental Examination (MMSE)
Aducanumab	0.04282	0.14046	0.2571	0.21928	0.34034	NA	0.323	0.335565	0.82517	1 (10%)	0 (0%)	0 (0%)	5 (50%)	94% (35%; 100%)
Bapineuzumab	0.04652	0.17372	0.31864	0.23046	0.23066	NA	0.3825	0.40031	0.835735	1 (10%)	0 (0%)	0 (0%)
Donanemab	0.52436	0.18696	0.09328	0.066	0.1452	NA	0.7306	0.710595	0.617552	2 (20%)	0 (0%)	0 (0%)
Lecanemab	NA	NA	NA	NA	NA	NA	NA	NA	NA	NA	NA	NA
Placebo	0.0007	0.03026	0.22028	0.45902	0.28974	NA	0.2383	0.247995	0.720821	1 (10%)	0 (0%)	0 (0%)
Solanezumab	0.3856	0.4686	0.11198	0.02664	0.00718	NA	0.8256	0.805535	0.452267	0 (0%)	0 (0%)	0 (0%)
Amyloid Burden on PET
Aducanumab	0.02234	0.6243	0.35258	0.00078	NA	NA	0.5519	0.552473	0.481327	1 (20%)	0 (0%)	0 (0%)	2 (40%)	76% (-52%; 100%)
Bapineuzumab	NA	NA	NA	NA	NA	NA	NA	NA	NA	NA	NA	NA
Donanemab	0.02306	0.34532	0.6279	0.00372	NA	NA	0.4482	0.479393	0.490654	2 (40%)	0 (0%)	0 (0%)
Lecanemab	0.95456	0.02992	0.01418	0.00134	NA	NA	0.9999	0.941933	0.125665	1 (20%)	0 (0%)	0 (0%)
Placebo	4e-05	0.00046	0.00534	0.99416	NA	NA	0	0.0262	0.0269058	0 (0%)	0 (0%)	0 (0%)
Solanezumab	NA	NA	NA	NA	NA	NA	NA	NA	NA	NA	NA	NA
CSF-Aβ1-42
Aducanumab	0.42996	0.5455	0.0208	0.00374	NA	NA	0.8045	0.80056	0.314617	1 (16,67%)	0 (0%)	0 (0%)	4 (66.67%)	91% (58%; 98%)
Bapineuzumab	NA	NA	NA	NA	NA	NA	NA	NA	NA	NA	NA	NA
Donanemab	NA	NA	NA	NA	NA	NA	NA	NA	NA	2 (33.33%)	0 (0%)	0 (0%)
Lecanemab	0.55938	0.39648	0.02712	0.01702	NA	NA	0.862	0.83274	0.38738	1 (16,67%)	0 (0%)	0 (0%)
Placebo	0.0006	0.01432	0.45008	0.535	NA	NA	0.1411	0.160173	0.545609	0 (0%)	0 (0%)	0 (0%)
Solanezumab	0.01006	0.0437	0.502	0.44424	NA	NA	0.1923	0.206527	0.611142	NA	NA	NA
CSF-p-Tau
Aducanumab	0.52416	0.3865	0.07624	0.0131	NA	NA	0.8457	0.80724	0.44885	0 (0%)	0 (0%)	0 (0%)	3 (60%)	77% (44%; 98%)
Bapineuzumab	0.03358	0.1659	0.69942	0.1011	NA	NA	0.3553	0.37732	0.562091	0 (0%)	0 (0%)	0 (0%)
Donanemab	NA	NA	NA	NA	NA	NA	NA	NA	NA	NA	NA	NA
Lecanemab	0.44146	0.433	0.0889	0.0366	NA	NA	0.7916	0.75976	0.508004	1 (20%)	0 (0%)	0 (0%)
Placebo	0.0008	0.0146	0.13544	0.84916	NA	NA	0.0075	0.05568	0.334029	0 (0%)	0 (0%)	0 (0%)
Solanezumab	NA	NA	NA	NA	NA	NA	NA	NA	NA	NA	NA	NA
The Alzheimer's Disease Cooperative Study - Activities of Daily Living Scale for use in Mild Cognitive Impairment (ADCS-ADL-MCI)
Aducanumab	0.2626	0.70386	0.03354	NA	NA	NA	0.5941	0.61453	0.32864	0 (0%)	0 (0%)	0 (0%)	2 (50%)	64% (24%; 95%)
Bapineuzumab	NA	NA	NA	NA	NA	NA	NA	NA	NA	NA	NA	NA
Donanemab	NA	NA	NA	NA	NA	NA	NA	NA	NA	NA	NA	NA
Lecanemab	0.7347	0.23468	0.03062	NA	NA	NA	0.9	0.85204	0.406805	1 (25%)	0 (0%)	0 (0%)
Placebo	0.0027	0.06146	0.93584	NA	NA	NA	0.0034	0.03343	0.212533	0 (0%)	0 (0%)	0 (0%)
Solanezumab	NA	NA	NA	NA	NA	NA	NA	NA	NA	NA	NA	NA

### Sheet: Table P4. Safety Sensitivity
SAFETY: Sensitivity Analysis
Treatment Discontinuation due to Adverse Events
Treatment / Ranking probabilities	1st	2nd	3rd	4th	5th	6th	P-score	SUCRA	Rank Uncertainty: Normalized Entropy score	Number (%) of studies displacing treatments by 1 rank, 2 ranks and 3 ranks			Number (%) of studies that did not change any treatment rank	Rank Robustness: Weighted Cohen's kappa (Median, Min, Max)
Aducanumab	0.01136	0.02558	0.11206	0.51386	0.29654	0.0406	0.3607	0.363912	0.65395	0 (0%)	0 (0%)	0 (0%)	12 (85.71%)	93% (81%; 100%)
Bapineuzumab	0.02596	0.1184	0.655	0.1789	0.02116	0.00058	0.5862	0.589472	0.515445	0 (0%)	0 (0%)	0 (0%)
Donanemab	0.00196	0.00236	0.00886	0.03712	0.12958	0.82012	0.0427	0.049928	0.338122	1 (7.14%)	0 (0%)	0 (0%)
Lecanemab	0.0097	0.01252	0.05054	0.23942	0.54924	0.13858	0.2484	0.255656	0.642361	1 (7.14%)	0 (0%)	0 (0%)
Placebo	0.4911	0.47596	0.03154	0.00138	2e-05	0	0.8989	0.891348	0.263253	0 (0%)	0 (0%)	0 (0%)
Solanezumab	0.45992	0.36518	0.142	0.02932	0.00346	0.00012	0.863	0.849684	0.429308	0 (0%)	0 (0%)	0 (0%)
Total events of ARIA-E
Aducanumab	0.0002	0.00186	0.1857	0.44786	0.27892	0.08546	0.347	0.348036	0.697882	0 (0%)	0 (0%)	0 (0%)	8 (61.54%)	96% (51%; 100%)
Bapineuzumab	0	0.00018	0.04318	0.1585	0.38178	0.41636	0.1597	0.165808	0.64832	0 (0%)	0 (0%)	0 (0%)
Donanemab	0.00164	0.00434	0.14962	0.1821	0.22718	0.43512	0.2012	0.21316	0.734892	3 (23.08%)	0 (0%)	0 (0%)
Lecanemab	0.0043	0.01084	0.60134	0.20892	0.11162	0.06298	0.4921	0.479668	0.614419	1 (7,69%)	0 (0%)	0 (0%)
Placebo	0.42632	0.5695	0.00406	0.00012	0	0	0.8812	0.884404	0.192027	0 (0%)	0 (0%)	0 (0%)
Solanezumab	0.56754	0.41328	0.0161	0.0025	0.0005	8e-05	0.9187	0.908924	0.251817	1 (7,69%)	0 (0%)	0 (0%)
Total events of ARIA-H
Aducanumab	0.00196	0.00868	0.05792	0.24786	0.68358	NA	0.0425	0.099395	0.50451	0 (0%)	0 (0%)	0 (0%)	5 (83.33%)	94% (79%; 100%)
Bapineuzumab	NA	NA	NA	NA	NA	NA	NA	NA	NA	NA	NA	NA
Donanemab	0.02302	0.03676	0.2169	0.50102	0.2223	NA	0.2599	0.284295	0.704259	0 (0%)	0 (0%)	0 (0%)
Lecanemab	0.04252	0.06984	0.5895	0.21628	0.08186	NA	0.4502	0.44372	0.642125	1 (16.67%)	0 (0%)	0 (0%)
Placebo	0.30636	0.62534	0.0614	0.00678	0.00012	NA	0.8242	0.80776	0.310568	0 (0%)	0 (0%)	0 (0%)
Solanezumab	0.62614	0.25938	0.07428	0.02806	0.01214	NA	0.9232	0.86483	0.43305	0 (0%)	0 (0%)	0 (0%)
Cerebral Microhemorrhages (ARIA-H)
Aducanumab	0.00074	0.00388	0.0755	0.43372	0.48616	NA	0.14	0.14983	0.577557	0 (0%)	0 (0%)	0 (0%)	5 (83.3%)	85% (68%; 100%)
Bapineuzumab	NA	NA	NA	NA	NA	NA	NA	NA	NA	NA	NA	NA
Donanemab	0.00792	0.0117	0.1439	0.392	0.44448	NA	0.2	0.186645	0.657699	0 (0%)	0 (0%)	0 (0%)
Lecanemab	0.02082	0.03702	0.7125	0.16302	0.06664	NA	0.4637	0.44559	0.521759	1 (16.67%)	0 (0%)	0 (0%)
Placebo	0.52762	0.45332	0.01792	0.0011	4e-05	NA	0.87	0.876845	0.272528	0 (0%)	0 (0%)	0 (0%)
Solanezumab	0.4429	0.49408	0.05018	0.01016	0.00268	NA	0.84	0.84109	0.348568	0 (0%)	0 (0%)	0 (0%)
